# Functional genomics in primary T cells and monocytes identifies mechanisms by which genetic susceptibility loci influence systemic sclerosis risk

**DOI:** 10.1101/2022.05.08.22274711

**Authors:** David González-Serna, Chenfu Shi, Martin Kerick, Jenny Hankinson, James Ding, Amanda McGovern, Mauro Tutino, Gonzalo Villanueva Martin, Norberto Ortego-Centeno, José Luis Callejas, Javier Martin, Gisela Orozco

## Abstract

**Objectives:** Systemic sclerosis (SSc) is a complex autoimmune disease with a strong genetic component. However, most of the genes associated to the disease are still unknown because associated variants affect mostly non-coding intergenic elements of the genome. The challenge now is to use functional genomics to translate the genetic findings into a better understanding of the disease.

**Methods:** Promoter capture Hi-C and RNA sequencing experiments were performed in CD4^+^ T cells and CD14^+^ monocytes samples from 10 SSc patients and 5 healthy controls to link SSc-associated variants with their target genes, followed by differential expression and differential interaction analyses between cell types.

**Results:** We linked SSc-associated loci to 39 new potential target genes and confirm 7 previously known genes. We highlight novel causal genes, such as *CXCR5* as the most probable candidate gene for the *DDX6* locus. Some previously known SSc associated genes such as *IRF8, STAT4*, or *CD247* interestingly showed cell type specific interactions. We also identified 15 potential drug targets already in use in other similar immune-mediated diseases that could be repurposed for SSc treatment. Furthermore, we observed that interactions are directly correlated with the expression of important genes implicated in cell type specific pathways and find evidence that chromatin conformation is associated with genotype.

**Conclusions:** Our study reveals potential causal genes for SSc-associated loci, some of them acting in a cell type specific manner, suggesting novel biological mechanisms that might mediate SSc pathogenesis.
