## Supplementary file 3 for "Functional genomics in primary T cells and monocytes identifies mechanisms by which genetic susceptibility loci influence systemic sclerosis risk"

### Sheet: eQTLs
	Lead SNP	Loci name	eQTLgen	eQTLgen with p-value (-log)	CD4_NAIVE	CD8_NAIVE	CD4_STIM	CD8_STIM	MONOCYTES	MONOCYTES_nonclassical	TH1	TH2	TH17	TREG_NAIVE	TREG_MEM	TFH	THSTAR	B_CELL_NAIVE	NK
0	rs1005714	NUP85-GRB2	MRPS7, NUP85, NT5C, MIF4GD, ARMC7, GRB2, KCTD2, MYO15B, KIAA0195, SUMO2, SLC16A5, HN1	MRPS7: 309.5, NUP85: 309.5, NT5C: 123.6, MIF4GD: 98.5, ARMC7: 47.2, GRB2: 36.2, KCTD2: 34.9, MYO15B: 25.9, KIAA0195: 25.5, SUMO2: 15.4, SLC16A5: 11.6, HN1: 6.5	NUP85, MRPS7	NUP85, MRPS7	NUP85, TRIM47	NUP85	MIF4GD, MRPS7		NUP85	NUP85	NUP85	NUP85, MRPS7	MRPS7, NUP85	NUP85	NUP85	NUP85	NUP85
1	rs11117420	IRF8	RP11-542M13.3	RP11-542M13.3: 30.0			RP11-542M13.3	RP11-542M13.3
2	rs11217020	DDX6	AP002954.4, ARCN1, TRAPPC4, CXCR5	AP002954.4: 27.2, ARCN1: 10.5, TRAPPC4: 10.1, CXCR5: 7.3
3	rs11724804	DGKQ	DGKQ, IDUA, SLC26A1, CRIPAK, UVSSA, CTBP1, PCGF3, MFSD7, MYL5	DGKQ: 309.5, IDUA: 129.7, SLC26A1: 43.7, CRIPAK: 20.6, UVSSA: 16.3, CTBP1: 12.7, PCGF3: 12.1, MFSD7: 10.1, MYL5: 6.2					DGKQ				CRIPAK, DGKQ	DGKQ	DGKQ
4	rs12155080		IRF5, TNPO3, RP11-128A6.2, TSPAN33	IRF5: 309.5, TNPO3: 309.5, RP11-128A6.2: 11.6, TSPAN33: 7.9						ODCP									TNPO3, RN7SL81P
5	rs1378942	CSK	ULK3, CSK, MPI, SCAMP2, FAM219B, COX5A, MAN2C1, MIR4513, PPCDC, RP11-10O17.1, RP11-817O13.8, SNUPN	ULK3: 309.5, CSK: 309.5, MPI: 164.3, SCAMP2: 98.1, FAM219B: 14.9, COX5A: 8.3, MAN2C1: 7.6, MIR4513: 7.4, PPCDC: 7.0, RP11-10O17.1: 5.6, RP11-817O13.8: 5.5, SNUPN: 5.1
6	rs16832798	NAB1	MFSD6, GLS, HIBCH	MFSD6: 77.8, GLS: 20.7, HIBCH: 7.6
7	rs1857066	TNFSF4- LOC100506023 - PRDX6	PRDX6, TNFSF4	PRDX6: 19.5, TNFSF4: 6.1
8	rs2056626	CD247	CD247, RP11-104L21.2	CD247: 159.4, RP11-104L21.2: 80.8										CD247
9	rs230534	NFKB1	NFKB1, LRRC37A15P, RP11-10L12.4, KRT8P46, MANBA, CISD2, RP11-10L12.2	NFKB1: 49.5, LRRC37A15P: 40.8, RP11-10L12.4: 34.1, KRT8P46: 33.8, MANBA: 17.0, CISD2: 10.6, RP11-10L12.2: 8.7	MANBA, LRRC37A15P, NFKB1	MANBA, KRT8P46		MANBA	KRT8P46, LRRC37A15P	NFKB1	KRT8P46	MANBA, LRRC37A15P, RP11-10L12.1	MANBA, LRRC37A15P	MANBA		MANBA	LRRC37A15P	RP11-10L12.2
10	rs2305743		IL12RB1, KIAA1683, MAST3, MPV17L2, LRRC25, IFI30, ARRDC2	IL12RB1: 309.5, KIAA1683: 163.5, MAST3: 49.8, MPV17L2: 16.0, LRRC25: 10.6, IFI30: 6.7, ARRDC2: 6.7
11	rs2651804	TSPAN32,CD81-AS1	C11orf21, CD81, TSPAN32, ASCL2, AC129929.5	C11orf21: 309.5, CD81: 113.0, TSPAN32: 68.2, ASCL2: 20.9, AC129929.5: 5.1	RNU6-878P, C11orf21	RNU6-878P, C11orf21			RNU6-878P	RNU6-878P, C11orf21	RNU6-878P, C11orf21	RNU6-878P	RNU6-878P	RNU6-878P, C11orf21	RNU6-878P	RNU6-878P	RNU6-878P, C11orf21		C11orf21, RNU6-878P
12	rs2736340	FAM167A-BLK	FAM167A, BLK, RP11-148O21.4, FDFT1, AF131215.2, AF131215.9, RP11-148O21.2, NEIL2, RP11-148O21.6, SLC35G5, RP11-297N6.4, XKR6, CTSB	FAM167A: 309.5, BLK: 309.5, RP11-148O21.4: 133.7, FDFT1: 119.1, AF131215.2: 66.8, AF131215.9: 50.0, RP11-148O21.2: 42.4, NEIL2: 33.2, RP11-148O21.6: 14.8, SLC35G5: 12.1, RP11-297N6.4: 6.1, XKR6: 6.1, CTSB: 5.3	BLK, RP11-148O21.4	BLK, RP11-148O21.2	BLK	BLK			BLK, RP11-148O21.2	BLK, RP11-148O21.4, RP11-148O21.2	BLK, RP11-148O21.4, RP11-148O21.2	BLK, RP11-148O21.4, RP11-148O21.2	BLK, RP11-148O21.2	BLK, RP11-148O21.4, RP11-148O21.2	BLK, RP11-148O21.4, RP11-148O21.2	FAM167A
13	rs36073657	IRF5-TNPO3	TNPO3, TSPAN33, IRF5	TNPO3: 38.5, TSPAN33: 20.4, IRF5: 9.1
14	rs3790566	IL12RB2	IL12RB2	IL12RB2: 263.3
15	rs3792783	TNIP1	TNIP1, GM2A, SLC36A1	TNIP1: 13.2, GM2A: 7.3, SLC36A1: 6.9
16	rs3821236	STAT4	GLS, MFSD6	GLS: 11.3, MFSD6: 6.8
17	rs4076852	FLNB -DNASE1L3-PXK	PDHB, PXK, DNASE1L3, RPP14, FLNB-AS1, FLNB	PDHB: 167.9, PXK: 70.3, DNASE1L3: 34.5, RPP14: 9.1, FLNB-AS1: 8.5, FLNB: 5.7	PXK	PXK	PXK	PXK		PXK				PXK				PXK	PXK
18	rs4853458		GLS, HIBCH	GLS: 7.6, HIBCH: 5.7
19	rs589446	IL12A	IL12A, KRT8P12, TRIM59	IL12A: 12.7, KRT8P12: 9.0, TRIM59: 7.0
20	rs6598008	CDHR5 -IRF7	TMEM80, LRRC56, CD151, ANO9, HRAS, PHRF1, RASSF7, DEAF1, AP006621.1, RP13-46H24.1, C11orf35, PNPLA2, PTDSS2, RP11-496I9.1, RP11-326C3.12	TMEM80: 309.5, LRRC56: 120.2, CD151: 42.1, ANO9: 30.8, HRAS: 24.4, PHRF1: 18.6, RASSF7: 17.1, DEAF1: 15.8, AP006621.1: 11.6, RP13-46H24.1: 10.5, C11orf35: 8.6, PNPLA2: 8.5, PTDSS2: 8.3, RP11-496I9.1: 5.5, RP11-326C3.12: 5.0		TMEM80					TMEM80			TMEM80	TMEM80	TMEM80
21	rs685985	RAB2A-CHD7	RAB2A, CA8	RAB2A: 123.5, CA8: 34.7						CA8
22	rs7355798		FLNB, DNASE1L3, PXK, PDHB, ARF4, FLNB-AS1	FLNB: 89.6, DNASE1L3: 36.2, PXK: 30.1, PDHB: 21.3, ARF4: 8.6, FLNB-AS1: 6.9
23	rs883770	IKZF3-GSDMB	GSDMB, ORMDL3, IKZF3, PGAP3, RP11-94L15.2, STARD3, ERBB2, MED1, CDK12, GSDMA, SMARCE1, MSL1, PPP1R1B, PSMD3	GSDMB: 309.5, ORMDL3: 309.5, IKZF3: 309.5, PGAP3: 150.8, RP11-94L15.2: 68.2, STARD3: 16.6, ERBB2: 13.0, MED1: 12.3, CDK12: 11.6, GSDMA: 9.8, SMARCE1: 8.1, MSL1: 6.0, PPP1R1B: 5.6, PSMD3: 5.3	GSDMB, ORMDL3, GSDMA	GSDMB, ORMDL3, GSDMA	GSDMB, ORMDL3	GSDMB, ORMDL3			GSDMB, ORMDL3	GSDMB, ORMDL3	GSDMB, ORMDL3	GSDMB, ORMDL3, GSDMA	GSDMB, ORMDL3	GSDMB, ORMDL3, GSDMA	GSDMB, ORMDL3	ZPBP2, GSDMB, ORMDL3	GSDMB, ORMDL3
24	rs9884090	POGLUT1-TIMMDC1-CD80- ARHGAP31	POGLUT1, ARHGAP31, B4GALT4	POGLUT1: 94.6, ARHGAP31: 7.8, B4GALT4: 7.7
25	rs2022449
26	rs633724
